# Investigating misclassification of type 1 diabetes in a population-based cohort of British Pakistanis and Bangladeshis using polygenic risk scores

**DOI:** 10.1101/2023.08.23.23294497

**Authors:** Timing Liu, Alagu Sankareswaran, Gordon Paterson, Genes & Health Research Team, Diane P Fraser, Sam Hodgson, Qin Qin Huang, Teng Hiang Heng, Meera Ladwa, Nick Thomas, David A. van Heel, Michael N. Weedon, Chittaranjan S Yajnik, Richard A Oram, Giriraj R Chandak, Hilary C Martin, Sarah Finer

## Abstract

**Aims:** Correct classification of type 1 (T1D) and type 2 diabetes (T2D) is challenging due to overlapping clinical features and the increasingly early onset of T2D, particularly in South Asians. We used polygenic risk scores (PRSs) in a British Bangladeshi and Pakistani population with diabetes to estimate the proportion and misclassification rate of T1D in insulin-treated individuals with ambiguous features.
