## Supplementary Tables for "Investigating misclassification of type 1 diabetes in a population-based cohort of British Pakistanis and Bangladeshis using polygenic risk scores"

### Sheet: Supp Table 1
Inclusion codes
SNOMED codes (primary care)
C10E%	Type 1 Diabetes Mellitus
C10F%	Type 2 Diabetes Mellitus
C109J%	Insulin treated Type 2 Diabetes Mellitus
ICD-10 codes (secondary care)
E10*
E11*
Exclusion codes
SNOMED codes (primary care)
C10B	Diabetes mellitus induced by steroids
C10G%	Secondary pancreatic diabetes mellitus
C10H%	Diabetes mellitus induced by non-steroid drugs
C10N%	Secondary diabetes mellitus
C150%	Cushing's syndrome
C1A%	Insulin resistance
C326%	Lipodystrophy
A3A2%	Whipple's disease
C10A%	Malnutrition-related diabetes mellitus
C135%	Diabetes insipidus
C1zy4	Werner's syndrome
C3500%	Haemochromatosis
PH3yA	Bloom syndrome
PKy1%	Laurence-Moon-Biedl syndrome
PKy93	Prader - Willi syndrome
PKyF	Alstrom syndrome
Q441	Neonatal diabetes mellitus
C10C%	Diabetes mellitus autosomal dominant
C10D%	Diabetes mellitus autosomal dominant type 2
C10M%	Lipoatrophic diabetes mellitus
C10N1	Cystic fibrosis related diabetes mellitus
C10FS	Maternally inherited diabetes mellitus
PKyP%	Diabetes insipidus, diabetes mellitus, optic atrophy and deafness
J670%	Acute pancreatitis
J671%	Chronic pancreatitis
J67y6	Exocrine pancreatic insufficiency
9b8G	Hepatobiliary and pancreatic surgery
1253	FH: Diabetes mellitus in first degree relative
1252	FH: Diabetes mellitus
ZV180%	[V]Family history of diabetes mellitus
ZV198	[V]Family history of diabetes mellitus
C11y2	Impaired glucose tolerance
C11y3	Impaired fasting glycaemia
C11y5	Pre-diabetes
R10E	[D]Impaired glucose tolerance
R102%	[D]Glucose tolerance test abnormal
R10D0%	[D]Impaired fasting glycaemia
14O8	At risk of diabetes mellitus
14O80	High risk of diabetes mellitus
42W4	HbA1c level (DCCT aligned) If value between 6.0 and 6.4
42W5	HbA1c level (IFCC standardised) If value between 42 and 47.99
L1808	Diabetes mellitus arising in pregnancy
L1809	Gestational diabetes mellitus
ICD-10 codes (secondary care)
E08*
E09*
E13*
R73*
O244

### Sheet: Supp Table 2
SNOMED Code	Group (descriptor of codes)
363732003, 76715008, 766986002	Autoimmune adrenal disease (Addisons, Addison’s due to autoimmunity, Addisonian crisis)
396331005, 91867008, 396330006, 61715008, 61715008, 770593004	Coeliac disease (Coeliac, adult form of coeliac disease, Coeliac crisis, Coeliac with diffuse intestinal ulceration, refractory coeliac)
56727007, 403269008, 402621008, 403267005, 403268000, 403270009, 403271008, 721539008, 87666009, 56347002	Vitiligo (Vitiligo, generalised vitiligo, idiopathic vitiligo, localised vitiligo, segmental vitiligo, trichrome vitiligo, vitiligo due to Koebner’s phenomenon, vitiligo of eyelid/periocular, vitiligo of pinta )
31712002, 408335007, 1721711009, 721712002, 3721713007, 16098491000119109	Autoimmune liver disease (Primary biliary cholangitis, Autoimmune hepatitis, Autoimmune hep type, autoimmune hepatitis type 2, autoimmue hepatitis type, chronic autoimmune hepatitis)
84027009, 234363001	Pernicious anaemia (Pernicious anaemia, selective malabsorption of B12)
34486009, 353295004, 66944004, 21983002, 237521008, 237519003, 3963310	Autoimmune thyroid disease (Hyperthyroid, Graves, Autoimmune thyroiditis, Hashimoto, Hypothyroidism due to TRAP, Autoimmune hypothyroidism
							Notes:
							Codes included in the NHS primary care Quality and Outcomes Framework are denoted in blue

### Sheet: Supp Table 3
SNOMED codes (primary care)
1253	FH: Diabetes mellitus in first degree relative
1252	FH: Diabetes mellitus
ZV180%	[V]Family history of diabetes mellitus
ZV198	[V]Family history of diabetes mellitus
C11y2	Impaired glucose tolerance
C11y3	Impaired fasting glycaemia
C11y5	Pre-diabetes
R10E	[D]Impaired glucose tolerance
R102%	[D]Glucose tolerance test abnormal
R10D0%	[D]Impaired fasting glycaemia
14O8	At risk of diabetes mellitus
14O80	High risk of diabetes mellitus
42W4	HbA1c level (DCCT aligned) If value between 6.0 and 6.4
42W5	HbA1c level (IFCC standardised) If value between 42 and 47.99
L1808	Diabetes mellitus arising in pregnancy
L1809	Gestational diabetes mellitus
ICD-10 codes (secondary care)
O244	Gestational Diabetes mellitus
E08*	Diabetes mellitus due to underlying condition
E09*	Drug or chemical induced diabetes mellitus
E13*	Other specified diabetes mellitus
R73*	Elevated blood glucose level

### Sheet: Supp Table 4
T1D Cases
Filter	Number
All patients within G&H	38344
Individuals with a clinical code for T1D in either primary or secondary care records,	298
Excluding secondary diabetes	277
AND had a time to insulin from diagnosis between -0.5 - 1 years	28
AND (a) for those aged under 30 at diagnosis either insulin deficiency OR positive diabetes autoantibodies were required and, (b) for those aged 30 to 60 at diagnosis ONLY evidence of insulin deficiency was used.	2
Additional cases yielded by clinical review IF no continuous prescription data OR a historical diagnosis (before 2000)	47
Genetic data available	31
T2D cases
Filter	Number
All patients within G&H	38344
Contains a T2DM Code	9298
Excluding secondary diabetes	9051
without antibody positivity or c-peptide suggestive of T1DM	9033
On oral antihyperglycemic agent (no insulin)	2190
Duration of diabetes 3 years or greater	2115
Genetic data available	1842
Ambiguous cases
Filter	Number
All patients within G&H	38344
Contains a T1DM and/or T2DM code	9338
Age equal to or less than 60 at diagnosis	8250
Excluding secondary diabetes	8038
Excluding known c-peptide < 200	8029
Active insulin prescription	941
Genetic data available	839
Controls
Filter	Number
All patients within G&H	38344
Excluding T1DM and/or T2DM code	29006
Excluding secondary diabetes and diabetes risk states	5964
Excluding antibody positivity or c-peptide suggestive of T1DM	5961
Excluding oral antidiabetic treatment or insulin prescription	5909
Genetic data available	5174

### Sheet: Supp Table 5
Characteristic	All N = 7,886	Ambiguous N = 839	T1D N = 31	T2D N = 1,842
Gender	7886	T1D: p = 0.15, T2D: p = 4.89e-10	Ambiguous: p = 0.15, T2D: p = 0.97	Amiguous: p = 4.89e-10, T1D: p = 0.97
Age at diagnosis (years)	2712	T1D: p = 1.25e-5, T2D: p = 1.71e-6	Ambiguous: p = 1.25e-5, T2D: p = 2.29e-14	Ambiguous: p = 1.25e-5, T1D: p = 2.29e-14
BMI	5928	N/A	N/A	N/A
Autoimmune Condition Present	7886	T1D: p = 0.48, T2D: p = 5.23e-3	Ambiguous: p = 0.48, T2D: p = 0.09	Ambiguous: p = 5.23e-3, T1D: p = 0.09
HDL	4324	N/A	N/A	N/A
Triglycerides	4134	N/A	N/A	N/A
HbA1c	4814	T1D: p = 0.19, T2D: p = 5.64e-07	Ambiguous: p = 0.19, T2D: p = 0.02	Amiguous: p = 5.64e-07, T1D: p = 0.02
C-peptide	57
Diabetes Auto-antibodies tested	69	T1D: p = 5.77e-3, T2D: p = 0.03	Ambiguous: p = 5.77e-3, T2D: p = 2.07e-5	Ambiguous: p = 0.03, T1D: p - 2.07e-5
Time to insulin	864	N/A	N/A	N/A
Only T1D Code	33	N/A	N/A	N/A
Only T2D Code	2545	T1D: p = 2.2e-16, T2D: p = 2.2e-16	Ambiguous: p = 2.2e-16, T2D: p = 2.2e-16	Ambiguous: p = 2.2e-16, T1D: p = 2.2e-16
T1D & T2D Code	134	T1D: p = 4.87e-3, T2D: p = 8.07e-14	Ambiguous: p 4.87e-3, T2D: p = 2.2e-16	Ambiguous: p = 8.07e-14, T1D: p = 2.2e-16
